# Truncated ASXL3 Alters Chromatin Accessibility and Epigenetic Landscape in Bainbridge-Ropers Syndrome Suggesting a Gain-of-Function Etiology

**DOI:** 10.64898/2026.08.04.26359647

**Authors:** Nofar Mor, Inna Shomer, Shaul Raviv, Noga Budick-Harmelin, Tanya Matzevitch, Shalhevet Azriel, Joseph G. Gleeson, Yoach Rais, Rebecca Haffner-Krausz, Shifra Ben-Dor, Omri Nayshool, Sharon Avkin-Nachum, Adi Yahalom, Efrat Sa’ar Glick, Gali Heimer, Gideon Rechavi, Dan Dominissini

**Author notes:** Corresponding authors. Emails: Nofar Mor, Dan Dominissini. Equal Contribution (Nofar Mor, Inna Shomer).

## Abstract

Bainbridge-Ropers syndrome (BRS) is a rare neurodevelopmental disorder caused by truncating mutations in the epigenetic regulator *ASXL3*. While traditionally considered a haploinsufficiency disorder, the precise molecular mechanisms driving BRS remain poorly understood. Here, we combine patient-derived cellular lines and novel mouse models to elucidate the molecular function of disease-associated *ASXL3* variants. We show that several pathogenic *ASXL3* variants escape nonsense-mediated decay (NMD), possibly leading to the accumulation of truncated protein, and widespread epigenetic changes, resulting in distinct transcriptomic and proteomic profiles. These changes include increased chromatin accessibility and global DNA hypomethylation, particularly at promoters and imprinted loci. A knock-in *Asxl3* mouse model harboring a mutation corresponding to one diagnosed in BRS-patient recapitulated the molecular features BRS-patient derived cellular model, including the escape from NMD and Polycomb Repressive Complex 2 (PRC2)-related transcriptomic dysregulation. In contrast, heterozygous *Asxl3* knockout mice and transient knockdown models showed no phenotype, indicating that truncated ASXL3 that may exert dominant-negative effects rather than simple loss of function. This molecular dissection offers new venues for treatment, including allele-specific Antisense Oligonucleotides (ASO), which were used by us in patient-derived cells to downregulate the expression of the mutated allele, and were able to induce partial recovery of the proteomic profile. Taken together, our results support a dominant-negative mechanism for BRS causing truncating mutations, offering a compelling rationale for allele-specific ASO therapeutic strategy.

**One sentence Summary:** Patient-derived neuronal models and mouse models reveal that truncated ASXL3 drive epigenetic dysregulation through a gain-of-function mechanism.
