## Supplementary material for "Truncated ASXL3 Alters Chromatin Accessibility and Epigenetic Landscape in Bainbridge-Ropers Syndrome Suggesting a Gain-of-Function Etiology": Table 1

### Sheet: Sheet1
1	mouse GAPDH F	AATGTGTCCGTCGTGGATCT
2	mouse GAPDH R	AGACAACCTGGTCCTCAGTG
3	hGAPDH fw	CTCCTGCACCACCAACTGCT
4	hGAPDH rv	GGGCCATCCACAGTCTTCTG
5	H19_Fw	GACATGACATGGTCCGGTGT
6	H19_Rv	GAAACAGACCCGCTTCTTGC
7	hPAX6 Fw	CTGAGGAATCAGAGAAGACAGGC
8	hPAX6 Rv	ATGGAGCCAGATGTGAAGGAGG
9	hMAP2 Fw	AGGCTGTAGCAGTCCTGAAAGG
10	hMAP2 Rv	CTTCCTCCACTGTGACAGTCTG
11	hTubb3 Fw	AACCAGATCGGGGCCAAGTT
12	hTubb3 Rv	AGGCACGTACTTGTGAGAAGAG
13	NEUROD1 fw	CGAATTTGGTGTGGCTGTATTC
14	NEUROD1 rv	GGAGAGGAAAGAAGTGCTAAGG
15	mASXL3 Fw	GCAGCTACGTGTGTTTCACC
16	mASXL3 Rv	CGGGGTCTGAAACCAGACTTG
17	mPcdhga7_F	AATGTAAGGGTGAAGCCCCA
18	mPcdhga7_R	TCACCATTTTGGGATCCGCTC
19	mAff2_F	TGGAGCAGCAGTGTCACTAT
20	mAff2_R	AGGGCATCCCCTTTGTTTGT
21	mChrna7_F	CCGTGCCCTTGATAGCACA
22	mChrna7_R	GGCATTTTGCCACCATCAGG
23	2484_clone_Fw	ATGGAGCTACAGAGTGACC
24	2484_clone_Rv	AGGTAAGTCAGACATCGGTGAG
25	ASXL3 RT F	CCTGGTTTCTGTGCTACTCTT
26	ASXL3 RT R	ATATCCTCTGACTCCAATTCTGC
27	WT ASXL3 AD v1 Rv	ATCCCATCATCATTCC
28	mut ASXL3 AD v1 Rv	ATCCCATCATCATTCT
29	Fw ASXL3MUT_seq	CATAACTTTGCTGAGCAG
30	Rv ASXL3MUT_seq	CAAGTAGTTGGCATGTTC
31	Fw_2482seq	GTACCACTGTGAGAGCAG
32	Rv_2482seq	TACGGATGCCTCTGTCCT
