## Supplementary material for "Truncated ASXL3 Alters Chromatin Accessibility and Epigenetic Landscape in Bainbridge-Ropers Syndrome Suggesting a Gain-of-Function Etiology": Table 2

### Sheet: Sheet1
Number	Organism	Target	NAME	Sequence
ASO-01	Human	Mutation	LL3_5MOE	eA*eT*Z*eA*eT*T*X*T*A*G*X*A*A*A*T*Z*Z*eG*eG*eT
ASO-02	Human	Mutation	LL4_5MOE	Z*eA*e T*Z*eA*T*T*X*T*A*G*X*A*A*A*eT*Z*Z*eG*eG
ASO-03	Human	Mutation	LL5_5MOE	eT*Z*eA*eT*Z*A*T*T*X*T*A*G*X*A*A*eA*eT*Z*Z*eG
ASO-04	Human	Mutation	LL6_5MOE	eA*eT*Z*eA*eT*X*A*T*T*X*T*A*G*X*A*eA*eA*eT*Z*Z
ASO-05	Human	Mutation	LL9_5MOE	Z*Z* Z*eA*eT*X*A*T*X*A*T*T*X*T*A*eG*Z*eA*eA*eA
ASO-06	Human	Mutation	LL10_5MOE	eT*Z*Z*Z*eA*T*X*A*T*X*A*T*T*X*T*eA*eG*Z*eA*eA
ASO-07	Human	Mutation	LL4_52MOE	Z*eA*eT*Z*eA*T*T*X*T*A*G*X*A*A*A*eT*Z*Z*eG*eG
ASO-08	Human	Mutation	LL5_52MOE	eT*Z*eA*eT*Z*A*oT*T*X*T*A*G*X*A*A*eA*eT*Z*Z*eG
ASO-09	Human	Mutation	LL6_52MOE	eA*eT*Z*eA*eT*X*oA*T*T*X*T*A*G*X*A*eA*eA*eT*Z*Z
ASO-10	Human	Mutation	LLX1_5MOE9	eA*eT*Z*eA*eT*T*X*T*A*G*X*A*A*A*eT*Z*Z*eG*eG
ASO-11	Human	Mutation	LLX2_5MOE9	Z*eA*eT*Z*eA*T*T*X*T*A*G*X*A*A*A*eT*Z*Z*eG
ASO-12	Human	Mutation	LLX3_5MOE9	eT*Z*eA*eT*Z*A*T*T*X*T*A*G*X*A*eA*eA*eT*Z*Z
ASO-13	Human + Mouse	Biallelic	mHuASXL3_ASO1_5MOE	eG*eT*Z*eA*eG*T*G*G*X*A*G*T*T*T*X*eT*eG*eG*eA*eA
ASO-14	Human + Mouse	Biallelic	mHuASXL3_ASO2_5MOE	eA*eG*eG*eT*eA*A*G*T*T*G*G*A*T*A*X*eT*eG*eG*eT*eG
ASO-15	Human + Mouse	Biallelic	mHuASXL3_ASO3_5MOE	eG*eG*eG*eT*eA*A*A*X*T*X*T*X*X*T*T*Z*eT*eG*Z*Z
ASO-16	Human + Mouse	Biallelic	mHuASXL3_ASO4_5MOE	eT*Z*Z*eT*eT*X*T*G*X*X*A*G*T*X*G*Z*eT*eG*eT*eT
ASO-17	Human + Mouse	Biallelic	mHuASXL3_ASO5_5MOE	Z*eA*eG*eT*Z*G*X*T*G*T*T*T*X*X*A*Z*Z*Z*eT*eT
ASO-18	Human + Mouse	Biallelic	mHuASXL3_ASO7_5MOE	eA*eG*Z*eT*eG*A*A*G*T*A*X*T*G*A*G*eG*Z*eG*eT*eA
ASO-19	Human + Mouse	Biallelic	mHuASXL3_ASO8_5MOE	eG*eT*Z*eA*eA*T*G*T*X*X*T*X*A*G*X*eT*eT*eT*eG*eG
ASO-20	Human + Mouse	Biallelic	mHuASXL3_ASO9_5MOE	Z*Z*eT*Z*eA*G*X*T*T*T*G*G*T*X*X*eA*eT*eT*eT*Z
ASO-21	Human + Mouse	Biallelic	mHuASXL3_ASO11_5MOE	eG*eG*eT*Z*Z*eT*eT*X*T*T*X*T*T*X*X*eT*Z*eT*eT*eG
ASO-22	Human + Mouse	Biallelic	mHuASXL3_ASO8_5MOE	eG*eT^Z^eA^eA^T*oG*T*X*X*T*X*A*G*X*eT^eT^eT*eG*eG
ASO-23	Human	Mutation	LL4_52MOEX6	Z*eA*eT*Z*eA*T*oT*X*T*G*G*X*A*A*A*eT*Z*Z*eG*eG
ASO-24	Human	Mutation	LL4_52MOEX7	Z*eA*eT*Z*eA*T*oT*X*T*A*G*T*A*A*A*eT*Z*Z*eG*eG
ASO-25	Human	Mutation	LLX1_5MOE29	eA*eT*Z*eA*eT*oT*X*T*A*G*X*A*A*A*eT*Z*Z*eG*eG
ASO-26	Human	Mutation	LLX1_5MOE29X6	eA*eT*Z*eA*eT*oT*X*T*G*G*X*A*A*A*eT*Z*Z*eG*eG
ASO-27	Human	Mutation	LL9_5MOE2	Z*Z*Z*eA*eT*X*oA*T*X*A*T*T*X*T*A*eG*Z*eA*eA*eA
ASO-28	Human	Mutation	LL9_5MOE9	Z*Z*eA*eT*Z*A*T*X*A*T*T*X*T*A*eG*Z*eA*eA*eA
ASO-29	Human	Mutation	LL9_5MOE2X8	Z*Z*Z*eA*eT*X*oA*T*X*A*T*T*A*T*A*eG*Z*eA*eA*eA
ASO-30	Human	Mutation	LL9_5MOE9X8	Z*Z*eA*eT*Z*oA*T*X*A*T*T*A*T*A*eG*Z*eA*eA*eA
ASO-31	Human	Mutation	LLX1_5MOE8A	eA*eT*Z*eA*eT*T*X*T*A*G*X*A*A*eA*eT*Z*Z*eG*
ASO-32	Human	Mutation	LLX1_5MOE8B	*eT*Z*eA*eT*eT*X*T*A*G*X*A*A*A*eT*Z*Z*eG*eG
ASO-33	Human	Mutation	LLX1_5MOE29X5	eA*eT*Z*eA*eT*oT*X*T*A*A*X*A*A*A*eT*Z*Z*eG*eG
ASO-34	Human	Mutation	LLX1_5MOE29X1	eA*eT*Z*eA*eT*oG*X*T*A*A*X*A*A*A*eT*Z*Z*eG*eG
ASO-35	Human	Mutation	LLX1_5MOE29_mixed1	eA*eT^Z*eA^eT*oT*X*T*A*G*X*A*A*A*eT^Z*Z^eG*eG
ASO-36	Human	Mutation	LLX1_5MOE29_mixed2	eA*eT^Z^eA^eT*oT*X*T*A*G*X*A*A*A*eT^Z^Z^eG*eG
ASO-37	Human	Mutation	LLX1_5MOE8m6	eA*eT*Z*eA*eT*T*X*T*X*G*X*A*A*eA*eT*Z*Z*eG
ASO-38	Human	Mutation	LL9_5MOE9NEW	Z*Z*Z*eA*eT*X*A*T*X*A*T*T*X*T*eA*eG*Z*eA*eA
ASO-39	Human	Mutation	LL9_5MOE8	Z*Z*Z*eA*eT*X*A*T*X*A*T*T*X*eT*eA*eG*Z*eA
ASO-40	Human	Mutation	LL9_5MOE8B	Z*Z*eA*eT*Z*A*T*X*A*T*T*X*T*eA*eG*Z*eA*eA
ASO-41	Human	Mutation	LL4_5MOE9	eA*eT*Z*eA*eT*T*X*T*A*G*X*A*A*A*eT*Z*Z*eG*eG
ASO-42	Human	Mutation	LL4_5MOE9B	Z*eA*eT*Z*eA*T*T*X*T*A*G*X*A*A*eA*eT*Z*Z*eG
ASO-43	Human	Mutation	LL9_5MOE11	Z*eA*eT*Z*eA*T*T*X*T*A*G*X*A*A*A*T*Z*Z*eG*eG*eT
ASO-44	Human	Mutation	LLX1_5MOE7	eA*eT*Z*eA*eT*T*X*T*A*G*X*A*eA*eA*eT*Z*Z
ASO-45	Human	Mutation	LLX1_5MOE7B	eT*Z*eA*eT*eT*X*T*A*G*X*A*A*eA*eT*Z*Z*eG
ASO-46	Human	Mutation	LL9_5MOE7	Z*Z*Z*eA*eT*X*A*T*X*A*T*T*Z*eT*eA*eG*Z
ASO-47	Human	Mutation	LL9_5MOE7B	Z*Z*eA*eT*Z*A*T*X*A*T*T*X*eT*eA*eG*Z*eA
eA, eT, eG			2'-O-methoxyethyl (MOE)
Z			5’Methyl C (Moe)
X			5’Methyl C
N (A,G,C,T)			DNA
*			Phosphorothioate linkage
oA, oG, oC, oT			2’Ome
^			Phosphodiester
mC, G, A,T			cET
